# Increased circulating IL-18 levels in severe mental disorders indicate systemic inflammasome activation

**DOI:** 10.1101/2021.05.28.21258013

**Authors:** Attila Szabo, Kevin S. O’Connell, Thor Ueland, Mashhood A. Sheikh, Ingrid Agartz, Dimitrios Andreou, Pål Aukrust, Birgitte Boye, Erlend Bøen, Ole Kristian Drange, Torbjørn Elvsåshagen, John Abel Engh, Sigrun Hope, Margrethe Collier Høegh, Inge Joa, Erik Johnsen, Rune Andreas Kroken, Trine Vik Lagerberg, Tove Lekva, Ulrik Fredrik Malt, Ingrid Melle, Gunnar Morken, Terje Nærland, Vidar Martin Steen, Kjetil Sørensen, Kirsten Wedervang-Resell, Melissa Auten Weibell, Lars T. Westlye, Nils Eiel Steen, Ole Andreassen, Srdjan Djurovic

## Abstract

**Background:** Schizophrenia (SCZ) and bipolar disorder (BD) are severe mental illnesses (SMI) that are part of a psychosis continuum, and dysregulated innate immune responses have been suggested to be involved in their pathophysiology. However, disease-specific immune mechanisms in SMI are not known yet. Recently, dyslipidemia has been linked to systemic inflammasome activation, and elevated atherogenic lipid ratios have been shown to correlate with circulating levels of inflammatory biomarkers in SMI. It is, however, not yet known if increased systemic cholesterol load leads to inflammasome activation in these patients.

**Methods:** We tested the hypothesis that patients with SCZ and BD display higher circulating levels compared to healthy individuals of key members of the IL-18 system using a large patient cohort (n=1632; including 737 SCZ and 895 BD), and healthy controls (CTRL; n=1070). In addition, we assessed associations with coronary artery disease risk factors in SMI, focusing on relevant inflammasome-related, neuroendocrine, and lipid markers.

**Results:** We report higher baseline levels of circulating IL-18 system components (IL-18, IL-18BPA) as well as increased expression of inflammasome-related genes (*NLRP3* and *NLRC4*) in the blood of patients relative to CTRL. We demonstrate a cholesterol dyslipidemia pattern in psychotic disorders, and report correlations between levels of blood cholesterol species and the expression of inflammasome system elements in SMI.

**Conclusions:** Based on these results, we suggest a link between systemic inflammasome activation/dysregulation and cholesterol load in SMI. Our findings further the understanding of possible underlying inflammatory and metabolic mechanisms and may expose important therapeutic targets in SMI.
