## Supplementary material for "Increased circulating IL-18 levels in severe mental disorders indicate systemic inflammasome activation": Table 1

### Sheet: TABLE 1.
TABLE 1. Demographic and clinical characteristics of the sample
	SCZ			BD			CTRL
	n (737)	Mean	SD	n (895)	Mean	SD	n (1070)	Mean	SD	SCZ_vs_BD_vs_CTRL	SCZ_vs_BD	SCZ_vs_CTRL	BD_vs_CTRL
Age	737	32.75	13.28	895	38.6	13.69	1070	32.51	10	<2e-16	<2e-16	0.916	<2e-16
BMI	455	25.97	5.27	779	25.92	4.8	849	24.7	3.9	1.06e-08	0.977285	5.1e-06	3e-07
PANSS	555	63.55	16.56	421	45.36	10.21	-	-	-	-	<2e-16	-	-
YMRS	472	5.18	5.11	416	3.09	4.39	-	-	-	-	1.56e-10	-	-
HDL	528	1.32	0.41	419	1.47	0.43	1035	1.53	0.45	<2e-16	<2e-16	<2e-16	0.0163355
LDL	528	3.18	0.94	419	3.06	0.93	1035	2.87	0.89	6.77e-10	0.0962724	<2e-16	0.0013196
TC	528	5.08	1.05	419	5.01	1.07	1035	4.83	1	3.99e-05	0.656461	7.85e-05	0.0116691
CRP	509	3.54	3.55	376	3.15	3.44	968	2.25	2.62	1.28e-14	0.143328	<2e-16	5.3e-06
ddd_AP	525	1.18	0.82	223	0.87	0.64	-	-	-	-	9.13e-07	-	-
	SCZ			BD			CTRL
	n (737)	Percentage		n (895)	Percentage		n (1070)	Percentage		SCZ_vs_BD_vs_CTRL	SCZ_vs_BD	SCZ_vs_CTRL	BD_vs_CTRL
Sex (Male)	425	0.576662		363	0.405587		559	0.52243		7.01e-12	8.32e-12	0.026	3.002e-07
AP_use (Yes)	525	0.712347		223	0.249162		0	0		-	<2e-16	-	-
