## Supplementary material for "Increased circulating IL-18 levels in severe mental disorders indicate systemic inflammasome activation": Table 2

### Sheet: BD correlations
TABLE 2. Correlations between diagnosis, immune status and blood lipid levels
R	HDL-cholesterol	LDL-cholesterol	Total cholesterol	IL18 mRNA	IL18BP mRNA	IL18R1 mRNA	NLRP3 mRNA	NLRC4 mRNA	MIF mRNA	IL-18 plasma	IL-18BPA plasma	IL18-R1 plasma	IL-18RAP plasma	MIF plasma
HDL-cholesterol	1.00	0.12	-0.14	-0.03	0.10	-0.07	-0.03	-0.05	0.08	-0.07	-0.12	-0.10	0.01	-0.01
LDL-cholesterol	0.12	1.00	0.93	0.08	-0.06	0.04	0.12	0.10	-0.14	-0.01	0.01	-0.11	0.00	0.04
Total cholesterol	-0.14	0.93	1.00	0.11	-0.04	0.05	0.12	0.06	0.16	0.03	0.01	-0.07	0.02	0.03
IL18 mRNA	-0.03	0.08	0.11	1.00	0.18	0.07	-0.22	-0.09	-0.11	-0.03	-0.05	0.09	0.10	-0.01
IL18BPA mRNA	0.10	-0.06	-0.04	0.18	1.00	-0.20	-0.20	-0.24	0.03	-0.13	-0.14	-0.01	0.10	-0.02
IL18R1 mRNA	-0.07	0.04	0.05	0.07	-0.20	1.00	0.19	0.55	-0.45	0.04	0.22	-0.12	-0.02	0.03
NLRP3 mRNA	-0.03	0.12	0.12	-0.22	-0.20	0.19	1.00	0.26	-0.25	0.07	0.15	-0.08	0.05	0.06
NLRC4 mRNA	-0.05	0.10	0.06	-0.09	-0.24	0.55	0.26	1.00	-0.52	0.19	0.24	-0.04	-0.07	0.04
MIF mRNA	0.08	-0.14	-0.16	-0.11	0.03	-0.45	-0.25	-0.52	1.00	-0.17	-0.25	0.01	0.03	-0.03
IL-18 plasma	-0.07	-0.01	0.03	-0.03	-0.13	0.04	0.07	0.19	-0.17	1.00	0.07	0.05	-0.09	0.20
IL-18BPA plasma	-0.12	0.01	0.01	-0.05	-0.14	0.22	0.15	0.24	-0.25	0.07	1.00	-0.03	0.03	0.03
IL18-R1 plasma	-0.10	-0.11	-0.07	0.09	-0.01	-0.12	-0.08	-0.04	0.01	0.05	-0.03	1.00	0.07	-0.14
IL-18RAP plasma	0.01	0.00	0.02	0.10	0.10	-0.02	0.05	-0.07	0.03	-0.09	0.03	0.07	1.00	0.06
MIF plasma	-0.01	0.04	0.03	-0.01	-0.02	0.03	0.06	0.04	-0.03	0.20	0.03	-0.14	0.06	1.00
P	HDL-cholesterol	LDL-cholesterol	Total cholesterol	IL18 mRNA	IL18BP mRNA	IL18R1 mRNA	NLRP3 mRNA	NLRC4 mRNA	MIF mRNA	IL-18 plasma	IL-18BPA plasma	IL18-R1 plasma	IL-18RAP plasma	MIF plasma
HDL-cholesterol		0.0160	0.0046	0.6667	0.1762	0.3262	0.6409	0.4732	0.3006	0.2301	0.0251	0.0912	0.8898	0.9289
LDL-cholesterol	0.0160		0.0000	0.3113	0.4330	0.5829	0.0987	0.1943	0.0683	0.8708	0.8052	0.0585	0.9853	0.6324
Total cholesterol	0.0046	0.0000		0.1437	0.5977	0.5259	0.1069	0.4389	0.3680	0.6201	0.8576	0.2178	0.7123	0.6602
IL18 mRNA	0.6667	0.3113	0.1437		0.0154	0.3222	0.0025	0.2273	0.1275	0.7090	0.5090	0.2375	0.1592	0.9024
IL18BPA mRNA	0.1762	0.4330	0.5977	0.0154		0.0068	0.0070	0.0010	0.6696	0.0847	0.0518	0.9342	0.1789	0.8508
IL18R1 mRNA	0.3262	0.5829	0.5259	0.3222	0.0068		0.0081	0.0000	0.0000	0.5654	0.0022	0.1047	0.8125	0.7183
NLRP3 mRNA	0.6409	0.0987	0.1069	0.0025	0.0070	0.0081		0.0004	0.0007	0.3169	0.0399	0.2645	0.5032	0.4816
NLRC4 mRNA	0.4732	0.1943	0.4389	0.2273	0.0010	0.0000	0.0004		0.0000	0.0112	0.0011	0.5689	0.3571	0.6465
MIF mRNA	0.3006	0.0683	0.0368	0.1275	0.6696	0.0000	0.0007	0.0000		0.0202	0.0007	0.9176	0.7165	0.6974
IL-18 plasma	0.2301	0.8708	0.6201	0.7090	0.0847	0.5654	0.3169	0.0112	0.0202		0.2041	0.4117	0.0933	0.0080
IL-18BPA plasma	0.0251	0.8052	0.8576	0.5090	0.0518	0.0022	0.0399	0.0011	0.0007	0.2041		0.5743	0.6503	0.6817
IL18-R1 plasma	0.0912	0.0585	0.2178	0.2375	0.9342	0.1047	0.2645	0.5689	0.9176	0.4117	0.5743		0.1981	0.0596
IL-18RAP plasma	0.8898	0.9853	0.7123	0.1592	0.1789	0.8125	0.5032	0.3571	0.7165	0.0933	0.6503	0.1981		0.4516
MIF plasma	0.9289	0.6324	0.6602	0.9024	0.8508	0.7183	0.4816	0.6465	0.6974	0.0080	0.6817	0.0596	0.4516

### Sheet: SCZ correlations
R	HDL-cholesterol	LDL-cholesterol	Total cholesterol	IL18 mRNA	IL18BP mRNA	IL18R1 mRNA	NLRP3 mRNA	NLRC4 mRNA	MIF mRNA	IL-18 plasma	IL-18BPA plasma	IL18-R1 plasma	IL-18RAP plasma	MIF plasma
HDL-cholesterol	1.00	-0.03	1.00	0.11	0.01	0.09	-0.08	-0.09	-0.06	-0.04	0.03	-0.02	-0.01	-0.06
LDL-cholesterol	-0.03	1.00	-0.01	0.12	0.12	0.06	0.18	0.05	-0.04	0.09	0.03	-0.01	0.09	0.07
Total cholesterol	1.00	-0.01	1.00	-0.09	0.09	-0.01	0.16	0.01	-0.02	-0.04	0.04	-0.02	-0.01	0.10
IL18 mRNA	0.11	-0.12	-0.09	1.00	-0.11	0.09	-0.31	-0.18	-0.13	0.10	-0.03	0.08	0.03	0.06
IL18BPA mRNA	0.01	0.12	0.09	-0.11	1.00	-0.17	-0.09	-0.13	-0.03	-0.10	0.08	-0.02	-0.03	-0.07
IL18R1 mRNA	0.09	0.06	-0.01	0.09	-0.17	1.00	0.20	0.43	-0.34	0.07	0.01	-0.02	-0.01	0.04
NLRP3 mRNA	-0.08	0.18	0.16	-0.31	-0.09	0.20	1.00	0.45	-0.23	0.06	0.04	-0.03	0.00	-0.01
NLRC4 mRNA	-0.09	0.05	0.01	-0.18	-0.13	0.43	0.45	1.00	-0.45	0.18	0.11	-0.06	-0.11	-0.06
MIF mRNA	-0.06	-0.04	-0.02	-0.13	-0.03	-0.34	-0.23	-0.45	1.00	-0.09	-0.03	-0.01	0.10	-0.01
IL-18 plasma	-0.04	0.09	-0.04	0.10	-0.10	0.07	0.06	0.18	-0.09	1.00	-0.02	-0.05	0.07	0.23
IL-18BPA plasma	0.03	0.03	0.04	-0.03	0.08	0.01	0.04	0.11	-0.03	-0.02	1.00	0.10	0.02	0.00
IL18-R1 plasma	-0.02	-0.01	-0.02	0.08	-0.02	-0.02	-0.03	-0.06	-0.01	-0.05	0.10	1.00	0.21	-0.15
IL-18RAP plasma	-0.01	0.09	-0.01	0.03	-0.03	-0.01	0.00	-0.11	0.10	0.07	0.02	0.21	1.00	0.00
MIF plasma	-0.06	0.07	0.10	0.06	-0.07	0.04	-0.01	-0.06	-0.01	0.23	0.00	-0.15	0.00	1.00
P	HDL-cholesterol	LDL-cholesterol	Total cholesterol	IL18 mRNA	IL18BP mRNA	IL18R1 mRNA	NLRP3 mRNA	NLRC4 mRNA	MIF mRNA	IL-18 plasma	IL-18BPA plasma	IL18-R1 plasma	IL-18RAP plasma	MIF plasma
HDL-cholesterol		0.5313	0.0000	0.0723	0.8450	0.1557	0.1944	0.1524	0.3149	0.4237	0.4940	0.6807	0.8410	0.3051
LDL-cholesterol	0.5313		0.8397	0.0489	0.0419	0.3062	0.0036	0.3990	0.5315	0.0546	0.4801	0.7800	0.0583	0.2685
Total cholesterol	0.0000	0.8397		0.1304	0.1447	0.8753	0.0081	0.8121	0.7969	0.4590	0.4723	0.6934	0.8315	0.1064
IL18 mRNA	0.0723	0.0489	0.1304		0.0579	0.1207	0.0000	0.0025	0.2350	0.0835	0.5684	0.1738	0.6080	0.3960
IL18BPA mRNA	0.8450	0.0419	0.1447	0.0579		0.0032	0.1442	0.0233	0.6020	0.0944	0.1692	0.7369	0.5997	0.3131
IL18R1 mRNA	0.1557	0.3062	0.8753	0.1207	0.0032		0.0007	0.0000	0.0000	0.2641	0.9175	0.7109	0.8285	0.5817
NLRP3 mRNA	0.1944	0.0036	0.0081	0.0000	0.1442	0.0007		0.0000	0.0000	0.3131	0.4775	0.6244	0.9881	0.9145
NLRC4 mRNA	0.1524	0.3990	0.8121	0.0025	0.0233	0.0000	0.0000		0.0000	0.0032	0.0574	0.3227	0.0623	0.3520
MIF mRNA	0.3149	0.5315	0.7969	0.0235	0.6020	0.0000	0.0000	0.0000		0.1475	0.6563	0.8272	0.0817	0.8892
IL-18 plasma	0.4237	0.0546	0.4590	0.0835	0.0944	0.2641	0.3131	0.0032	0.1475		0.6791	0.3207	0.1467	0.0001
IL-18BPA plasma	0.4940	0.4801	0.4723	0.5684	0.1692	0.9175	0.4775	0.0574	0.6563	0.6791		0.0337	0.6459	0.9717
IL18-R1 plasma	0.6807	0.7800	0.6934	0.1738	0.7369	0.7109	0.6244	0.3227	0.8272	0.3207	0.0337		0.0000	0.0134
IL-18RAP plasma	0.8410	0.0583	0.8315	0.6080	0.5997	0.8285	0.9881	0.0623	0.0817	0.1467	0.6459	0.0000		0.9399
MIF plasma	0.3051	0.2685	0.1064	0.3960	0.3131	0.5817	0.9145	0.3520	0.8892	0.0001	0.9717	0.0134	0.9399

### Sheet: CTRL correlations
R	HDL-cholesterol	LDL-cholesterol	Total cholesterol	IL18 mRNA	IL18BP mRNA	IL18R1 mRNA	NLRP3 mRNA	NLRC4 mRNA	MIF mRNA	IL-18 plasma	IL-18BPA plasma	IL18-R1 plasma	IL-18RAP plasma	MIF plasma
HDL-cholesterol	1.00	0.12	-0.10	0.06	-0.05	0.07	-0.04	0.01	0.05	-0.02	-0.08	-0.08	-0.04	-0.03
LDL-cholesterol	0.12	1.00	0.18	-0.02	-0.11	0.04	0.05	0.05	-0.03	0.00	0.00	-0.03	0.06	0.04
Total cholesterol	-0.10	0.18	1.00	-0.03	-0.09	0.01	0.03	0.00	0.01	0.05	0.00	0.00	0.01	0.02
IL18 mRNA	0.06	-0.02	-0.03	1.00	-0.10	0.14	-0.19	-0.12	-0.01	0.10	0.04	0.05	0.03	0.00
IL18BPA mRNA	-0.05	-0.11	-0.09	-0.10	1.00	-0.15	-0.02	-0.07	-0.04	0.03	0.00	0.09	-0.07	-0.03
IL18R1 mRNA	0.07	0.04	0.01	0.14	-0.15	1.00	0.09	0.28	-0.20	0.01	0.05	-0.06	0.04	0.17
NLRP3 mRNA	-0.04	0.05	0.03	-0.19	-0.02	0.09	1.00	0.40	-0.34	0.08	-0.02	0.00	-0.05	0.07
NLRC4 mRNA	0.01	0.05	0.00	-0.12	-0.07	0.28	0.40	1.00	-0.48	0.05	-0.01	-0.03	-0.04	0.17
MIF mRNA	0.05	-0.03	0.01	-0.01	-0.04	-0.20	-0.34	-0.48	1.00	0.00	-0.03	0.09	-0.09	-0.15
IL-18 plasma	-0.02	0.00	0.05	0.10	0.03	0.01	0.08	0.05	0.00	1.00	0.09	0.11	-0.02	0.15
IL-18BPA plasma	-0.08	0.00	0.00	0.04	0.00	0.05	-0.02	-0.01	-0.03	0.09	1.00	0.12	-0.02	-0.09
IL18-R1 plasma	-0.08	-0.03	0.00	0.05	0.09	-0.06	0.00	-0.03	0.09	0.11	0.12	1.00	0.03	-0.20
IL-18RAP plasma	-0.04	0.06	0.01	0.03	-0.07	0.04	-0.05	-0.04	-0.09	-0.02	-0.02	0.03	1.00	0.14
MIF plasma	-0.03	0.04	0.02	0.00	-0.03	0.17	0.07	0.17	-0.15	0.15	-0.09	-0.20	0.14	1.00
P	HDL-cholesterol	LDL-cholesterol	Total cholesterol	IL18 mRNA	IL18BP mRNA	IL18R1 mRNA	NLRP3 mRNA	NLRC4 mRNA	MIF mRNA	IL-18 plasma	IL-18BPA plasma	IL18-R1 plasma	IL-18RAP plasma	MIF plasma
HDL-cholesterol		0.0001	0.0018	0.1902	0.2835	0.1509	0.3661	0.7951	0.3329	0.5635	0.0264	0.0149	0.3017	0.5931
LDL-cholesterol	0.0001		0.0000	0.7511	0.0192	0.4150	0.3227	0.3240	0.5053	0.9256	0.9513	0.3209	0.0826	0.3570
Total cholesterol	0.0018	0.0000		0.5756	0.0536	0.8671	0.5408	0.9241	0.9168	0.1621	0.8943	0.9477	0.7467	0.6548
IL18 mRNA	0.1902	0.7511	0.5756		0.0299	0.0031	0.0000	0.0108	0.8448	0.0507	0.3664	0.2875	0.4823	0.9929
IL18BPA mRNA	0.2835	0.0192	0.0536	0.0299		0.0021	0.6396	0.1615	0.4242	0.5206	0.9631	0.0747	0.1743	0.5668
IL18R1 mRNA	0.1509	0.4150	0.8671	0.0031	0.0021		0.0725	0.0000	0.0000	0.8656	0.2669	0.2272	0.4235	0.0053
NLRP3 mRNA	0.3661	0.3227	0.5408	0.0000	0.6396	0.0725		0.0000	0.0000	0.0975	0.7442	0.9773	0.3365	0.2120
NLRC4 mRNA	0.7951	0.3240	0.9241	0.0108	0.1615	0.0000	0.0000		0.0000	0.2976	0.8931	0.5534	0.4122	0.0040
MIF mRNA	0.3329	0.5053	0.9168	0.8448	0.4242	0.0000	0.0000	0.0000		0.9775	0.4850	0.0688	0.0788	0.0148
IL-18 plasma	0.5635	0.9256	0.1621	0.0507	0.5206	0.8656	0.0975	0.2976	0.9775		0.0122	0.0015	0.4888	0.0014
IL-18BPA plasma	0.0264	0.9513	0.8943	0.3664	0.9631	0.2669	0.7442	0.8931	0.4850	0.0122		0.0005	0.5660	0.0707
IL18-R1 plasma	0.0149	0.3209	0.9477	0.2875	0.0747	0.2272	0.9773	0.5534	0.0688	0.0015	0.0005		0.4000	0.0000
IL-18RAP plasma	0.3017	0.0826	0.7467	0.4823	0.1743	0.4235	0.3365	0.4122	0.0788	0.4888	0.5660	0.4000		0.0037
MIF plasma	0.5931	0.3570	0.6548	0.9929	0.5668	0.0053	0.2120	0.0040	0.0148	0.0014	0.0707		0.0037
